# A novel RT-LAMP workflow for rapid salivary diagnostics of COVID-19 and effects of age, gender and time from symptom onset

**DOI:** 10.1101/2021.06.07.21258288

**Authors:** Gerson Shigeru Kobayashi, Luciano Abreu Brito, Danielle de Paula Moreira, Angela May Suzuki, Gabriella Shih Ping Hsia, Lylyan Fragoso Pimentel, Ana Paula Barreto de Paiva, Carolina Regoli Dias, Naila Cristina Vilaça Lourenço, Beatriz Araujo Oliveira, Erika Regina Manuli, Marcelo Andreetta Corral, Natale Cavaçana, Miguel Mitne Neto, Maria Mirtes Sales, Luiz Phellipe Dell’ Aquila, Alvaro Razuk Filho, Eduardo Fagundes Parrillo, Maria Cássia Mendes-Corrêa, Ester Cerdeira Sabino, Silvia Figueiredo Costa, Fabio Eudes Leal, Germán Gustavo Sgro, Chuck Shaker Farah, Mayana Zatz, Maria Rita Passos-Bueno

**Affiliations:** Centro de Pesquisa sobre o Genoma Humano e Células-Tronco (HUG-CELL), Instituto de Biociências, Universidade de São Paulo (USP) - São Paulo, Brazil; Instituto de Medicina Tropical, Universidade de São Paulo (USP) - São Paulo, Brazil; Grupo Fleury, Research and Development - São Paulo, Brazil; Instituto de Ensino e Pesquisa Prevent Senior - São Paulo, Brazil; Universidade Municipal de São Caetano do Sul (USCS) - São Paulo, Brazil; Instituto de Química, Universidade de São Paulo (USP) - São Paulo, Brazil

**Keywords:** LAMP assay, 2019 Novel Coronavirus, saliva, molecular diagnostics

## Abstract

**Objectives:** Rapid diagnostics is pivotal to curb SARS-CoV-2 transmission, and saliva has emerged as a practical alternative to naso/oropharyngeal (NOP) specimens. We aimed to develop a direct RT-LAMP workflow for viral detection in saliva, and to provide more information regarding its potential in COVID-19 diagnostics.

**Methods:** Clinical and contrived specimens were used to screen/optimize formulations and sample processing protocols. Salivary viral load was determined in symptomatic patients to evaluate clinical performance (n = 90) and to characterize saliva based on age, gender and time from onset of symptoms (n = 49).

**Results:** The devised workflow achieved 93.2% sensitivity, 97% specificity, and 0.895 Kappa for salivas containing >10^2^ copies/μL. Further analyses in saliva showed peak viral load in the first days of symptoms and lower viral loads in females, particularly among young individuals (<38 years). NOP RT-PCR data did not yield relevant associations.

**Conclusions:** This novel saliva RT-LAMP workflow can be applied to point-of-care testing. This work reinforces that saliva better correlates with transmission dynamics than NOP specimens, and reveals gender differences that may reflect higher transmission by males. To maximize detection, testing should be done immediately after symptom onset, especially in females.

**HIGHLIGHTS:**

- Development of DGS, a dithiothreitol/guanidine-based solution for stabilization of the viral genome that increases sensitivity for SARS-CoV-2 detection in saliva;
- Rapid, cost-effective RT-LAMP assay workflow for viral detection in saliva without need of RNA extraction;
- Insights into the differences in viral load between saliva and naso-oropharyngeal specimens, and correlation with age, gender and time from symptom onset;
