## Supplemental Table 1 for "A novel RT-LAMP workflow for rapid salivary diagnostics of COVID-19 and effects of age, gender and time from symptom onset"

### Sheet: Planilha1
	Target gene	Primer set name	Component	Sequence (5'-3')	Start - End (NC_045512v2)	Reference
	Orf1ab	orf1ab	F3	TCCAGATGAGGATGAAGAAGA	3043-3063	Lamb et al., 2020
			B3	AGTCTGAACAACTGGTGTAAG	3311-3331
			FIP	AGAGCAGCAGAAGTGGCACAGGTGATTGTGAAGAAGAAGAG	3064-3085, 3153-3186
			BIP	TCAACCTGAAGAAGAGCAAGAACTGATTGTCCTCACTGCC	3172-3193, 3241-3259
			Loop F	CTCATATTGAGTTGATGGCTCA	3088-3109
			Loop R	ACAAACTGTTGGTCAACAAGAC	3220-3241
	N	N	F3	TGGCTACTACCGAAGAGCT	28525-28543	Zhang et al. 2020
			B3	TGCAGCATTGTTAGCAGGAT	28722-28741
			FIP	TCTGGCCCAGTTCCTAGGTAGTCCAGACGAATTCGTGGTGG	28605-28626, 28545-28563
			BIP	AGACGGCATCATATGGGTTGCACGGGTGCCAATGTGATCT	28654-28675, 28702-28719
			Loop F	GGACTGAGATCTTTCATTTTACCGT	28566-28590
			Loop R	ACTGAGGGAGCCTTGAATACA	28676-28696
	N	N1	F3	AACACAAGCTTTCGGCAG	29083-29100	Broughton et al., 2020
			B3	GAAATTTGGATCTTTGTCATCC	29290-29311
			FIP	TGCGGCCAATGTTTGTAATCAGCCAAGGAAATTTTGGGGAC	29160-29181, 29119-29137
			BIP	CGCATTGGCATGGAAGTCACTTTGATGGCACCTGTGTAG	29228-29247, 29269-29287
			Loop F	TTCCTTGTCTGATTAGTTC	29141-29159
			Loop R	ACCTTCGGGAACGTGGTT	29248-29265
	E	E	F3	CCGACGACGACTACTAGC	26191-26208	Broughton et al., 2020
			B3	AGAGTAAACGTAAAAAGAAGGTT	26402-26424
			FIP	ACCTGTCTCTTCCGAAACGAATTTGTAAGCACAAGCTGATG	26253-26274, 26214-26233
			BIP	CTAGCCATCCTTACTGCGCTACTCACGTTAACAATATTGCA	26374-26394, 26335-26354
			Loop F	TCGATTGTGTGCGTACTGC	26355-26373
			Loop R	TGAGTACATAAGTTCGTAC	26235-26253
	E	E1	F3	TGAGTACGAACTTATGTACTCAT	26232-26254	Zhang et al., 2020
			B3	TTCAGATTTTTAACACGAGAGT	26420-26441
			FIP	ACCACGAAAGCAAGAAAAAGAAGTTCGTTTCGGAAGAGACAG	26295-26318, 26254-26272
			BIP	TTGCTAGTTACACTAGCCATCCTTAGGTTTTACAAGACTCACGT	26323-26347, 26387-26406
			Loop F	CGCTATTAACTATTAACG	26276-26293
			Loop R	GCGCTTCGATTGTGTGCGT	26350-26368
	Orf1ab	As1e	F3	CGGTGGACAAATTGTCAC	2245-2262	Rabe et al., 2020
			B3	CTTCTCTGGATTTAACACACTT	2420-2441
			FIP	TCAGCACACAAAGCCAAAAATTTATTTTTCTGTGCAAAGGAAATTAAGGAG	2311-2337, 2263-2284
			BIP	TATTGGTGGAGCTAAACTTAAAGCCTTTTCTGTACAATCCCTTTGAGTG	2347-2373, 2373-2421
			Loop F	TTACAAGCTTAAAGAATGTCTGAACACT	2285-2312
			Loop R	TTGAATTTAGGTGAAACATTTGTCACG	2372-2398
	ACTB (human)	ACTB	F3	AGTACCCCATCGAGCACG	NA	Zhang et al., 2020
			B3	AGCCTGGATAGCAACGTACA	NA
			FIP	GAGCCACACGCAGCTCATTGTATCACCAACTGGGACGACA	NA
			BIP	CTGAACCCCAAGGCCAACCGGCTGGGGTGTTGAAGGTC	NA
			Loop F	TGTGGTGCCAGATTTTCTCCA	NA
			Loop R	CGAGAAGATGACCCAGATCATGT	NA
