## Supplemental Table 2 for "A novel RT-LAMP workflow for rapid salivary diagnostics of COVID-19 and effects of age, gender and time from symptom onset"

### Sheet: Planilha1
Table S2: Clinical information and RT-PCR results in NOP swabs and saliva
Gender	Age range	Days from onset of symptoms	NOP RT-PCR		Saliva RT-PCR
			N	RdRp	Average Ct saliva	Copies/uL saliva	Log copies/uL saliva
Female	14-19	10	26.211	28.244	37.878	1.60172	0.204586
Female	14-19	2	34.634	32.924	29.3236	907.191	2.9577
Female	14-19	n.a.	28.221	27.246	30.0353	558.421	2.74696
Female	14-19	3	27.226	26.211	29.5075	801.903	2.90412
Female	14-19	4	35.834	25.495	undetermined	0	undetermined
Female	14-19	4	28.656	28.221	32.4195	60.0798	1.77873
Female	20-25	7	36.078	34.888	31.2155	249.897	2.39776
Female	20-25	4	27.723	32.105	32.9156	101.306	2.00564
Female	20-25	7	22.792	32.105	32.8038	109.272	2.03851
Female	26-31	3	28.244	34.213	33.1068	89.6691	1.95264
Female	26-31	3	29.947	29.298	26.2904	3513.68	3.54576
Female	32-38	3	28.458	27.298	35.6838	7.85355	0.895066
Female	32-38	3	30.327	26.654	28.7773	1577.5	3.19797
Female	32-38	2	25.015	26.211	22.8629	74093.6	4.86978
Female	32-38	3	34.764	32.422	32.5457	100.987	2.00427
Female	32-38	2	28.82	24.69	23.2074	58567.7	4.76766
Female	32-38	4	27.124	34.888	27.5242	3619.93	3.5587
Female	32-38	3	25.745	28.221	30.8763	315.075	2.49841
Female	32-38	5	30.245	33.786	26.5208	6139.94	3.78816
Female	32-38	3	32.942	29.729	33.521	29.7132	1.47295
Female	42-47	3	28.221	34.213	24.4109	28549.7	4.4556
Female	42-47	2	30.273	32.924	17.7995	986629	5.99415
Female	60-65	2	30.928	30.824	25.5959	5573.67	3.74614
Female	60-65	4	32.444	28.656	33.6071	64.0358	1.80642
Female	66-71	2	32.932	27.432	21.4295	206205	5.3143
Female	66-71	2	32.444	25.495	25.5724	13209.6	4.12089
Female	66-71	4	30.244	34.888	32.0818	138.671	2.14199
Female	80-88	3	34.888	34.888	20.8258	296830	5.47251
Male	14-19	4	25.495	22.937	26.4377	6482.58	3.81175
Male	14-19	2	25.495	31.932	19.141	941072	5.97362
Male	20-25	2	28.845	24.798	31.382	225.682	2.3535
Male	20-25	2	undetermined	27.632	18.9065	1.0993e+06	6.04112
Male	26-31	8	28.656	32.444	31.5345	255.051	2.40663
Male	26-31	8	36.078	34.213	31.8926	157.451	2.19715
Male	26-31	2	30.714	28.82	24.3395	29925.7	4.47604
Male	32-38	n.a.	22.792	27.543	24.2064	29656.6	4.47212
Male	32-38	3	31.932	32.478	24.7029	10077.7	4.00336
Male	32-38	6	35.078	31.932	31.881	158.77	2.20077
Male	32-38	3	34.213	26.211	20.0306	521810	5.71751
Male	32-38	5	30.824	34.634	21.9953	133774	5.12637
Male	48-53	4	26.211	27.298	28.6741	1411.9	3.14981
Male	48-53	5	29.298	34.213	30.5022	502.163	2.70084
Male	48-53	2	28.845	34.213	26.5479	6916.59	3.83989
Male	54-59	4	32.478	28.221	18.5924	1.35375e+06	6.13154
Male	60-65	3	26.654	29.765	18.6732	551839	5.74181
Male	60-65	3	32.411	26.654	25.9373	10371.5	4.01584
Male	66-71	3	undetermined	34.825	33.7677	44.7182	1.65048
Male	66-71	2	31.711	35.289	14.2985	10073928	7.0032
Male	80-88	7	27.246	34.888	29.9485	724.958	2.86031
n.a. Not available
